# Safety of Radiotherapy and Radiosurgery for Optic Pathway-Hypothalamic Glioma: A Systematic Review and Meta-analysis

**DOI:** 10.64898/2026.08.17.26360611

**Authors:** Farzan Fahim, Amirmahdi Mojtahedzadeh, Farnaz Mortezazade, Parvane Tayebzadeh, Narin Biabangard, Mahan Kamali, Maryam Yaftian, Mobina Puraminaie, Hanane Sadat Hashemi, Kowsar Hariri, Borhan Rahimirad, Niloofar Sadeghi, Ava Khalili Dehkordi, Omolbanin Soleymani Pour, Fatemeh Khazaei, Alireza Zali

## Abstract

**Background:** Radiotherapy can provide durable local control for optic pathway–hypothalamic glioma (OPHG), but its use is limited by concern regarding delayed vascular, endocrine, visual, oncological, and neurological toxicities.

**Objective:** To systematically characterize and quantify the safety of radiotherapy and radiosurgery for OPHG and explore clinically relevant modifiers of treatment-related toxicity.

**Methods:** PubMed, Scopus, Web of Science, Embase, Cochrane, Google Scholar, and ClinicalTrials.gov were searched from inception through 1 June 2026. Eligible non-randomized studies reporting safety outcomes after radiotherapy or radiosurgery were included. Random-effects binomial-normal generalized linear mixed-effects models were used to pool proportions, with exact conditional models for sparse comparative analyses.

**Results:** Thirty-five studies were included, of which 31 contributed event-level data to at least one quantitative safety outcome. The pooled incidence of any treatment-related toxicity was 8.46% (95% CI, 1.37–38.01%). Vasculopathy occurred in 9.44% (95% CI, 5.22–16.49%). Secondary neoplasms occurred in 5.41% (95% CI, 2.23–12.53%), decreasing to 2.83% under a strict malignant-event definition. Incident endocrinopathy had the highest pooled estimate at 21.19% (95% CI, 4.72–59.31%) and increased with longer follow-up. Treatment-related visual toxicity was 2.26%, whereas radiation-related mortality was 0.59%. Radiation necrosis, severe toxicity, and treatment-attributed neurocognitive toxicity were sparsely reported.

**Conclusion:** Late toxicity following radiotherapy for OPHG is heterogeneous, with endocrinopathy, vasculopathy, and secondary neoplasms representing the principal quantifiable safety concerns. Treatment decisions should therefore be individualized, with prolonged vascular, endocrine, visual, and oncological surveillance and further prospective evaluation of contemporary radiation techniques.
