## Supplementary material for "Safety of Radiotherapy and Radiosurgery for Optic Pathway-Hypothalamic Glioma: A Systematic Review and Meta-analysis": Sup File 4

### Sheet: Sheet1
Title	First Author	Year	DOI	Country	Study Design (S)	Population (P)	Intervention (I)	Comparator (C)	Outcome(s) (O)	Time Frame (T)
Radiation therapy for gliomas of the optic nerve and chiasm	Kovalic	1990	10.1016/0360-3016(90)90418-J	USA	Retrospective single-center radiotherapy cohort / long-term outcome study	33 patients with optic nerve and/or chiasmatic glioma, including NF1-associated and sporadic disease.	Local-field conventional radiotherapy using orthovoltage, cobalt, or megavoltage photons; median dose approximately 50.4 Gy; surgery or biopsy preceded RT in some patients.	No external comparator; internal comparisons by tumor extent, NF1 status, and prior surgery.	Visual outcomes, tumor progression/control, survival, endocrine morbidity, and late adverse events including vasculopathy.	Thirty-year treatment series; median follow-up among survivors 147.6 months (range 24-372).
Management of optic pathway and chiasmatic-hypothalamic gliomas in children with radiation therapy	Erkal	1997	10.1016/S0167-8140(97)00102-3	Turkey	Retrospective pediatric radiotherapy cohort	33 children with optic pathway or chiasmatic-hypothalamic glioma.	External-beam radiotherapy with cobalt-60 or 6-MV photons, generally 45-55 Gy; some patients had prior surgery or chemotherapy.	No untreated comparator; internal clinical and anatomical subgroup comparisons.	Visual and radiological outcomes, endocrinopathy, progression, survival, and late adverse events.	Treated from 1973-1994; mean follow-up approximately 163.2 months (range 6-193.2).
Optic gliomas: A retrospective analysis of 50 cases	Khafaga	2003	10.1016/S0360-3016(02)04512-1	Saudi Arabia	Retrospective optic pathway low-grade glioma cohort	50 patients with anterior or posterior optic pathway glioma; both NF1-associated and sporadic cases.	External-beam photon radiotherapy, initially or during the disease course, generally 45-54 Gy; other management included surgery, observation, and rare chemotherapy.	Treatment and anatomical subgroups, including anterior versus posterior tumors and RT versus other initial management where reported.	Visual, radiological, endocrine, progression, survival, and treatment-related adverse outcomes.	Study period 1980-1995; median follow-up 84 months (range 28.8-198).
Radiation Therapy for Optic Pathway and Hypothalamic Low-Grade Gliomas in Children	Tsang	2017	10.1016/j.ijrobp.2017.07.023	Canada	Retrospective single-institution radiotherapy cohort	89 children and young adults with localized optic pathway or hypothalamic low-grade glioma treated with RT.	Definitive or salvage external-beam radiotherapy using photon, proton, and conformal techniques; median dose approximately 54 Gy.	No untreated comparator; exploratory comparisons by technique, age, NF1 status, and prior treatment.	Visual preservation, disease control, event-free and overall survival, endocrinopathy, vasculopathy, second malignancy, and other late effects.	Treated 1986-2015; median follow-up 105.6 months (range 5.4-351.6).
Novalis radiosurgery of optic gliomas in children: Preliminary report	Han	2007	10.1159/000103305	South Korea	Retrospective small single-arm radiosurgery case series	Four children with optic glioma.	Fractionated Novalis stereotactic radiosurgery/radiotherapy, mean total dose approximately 44 Gy.	No comparator.	Tumor response/control, visual outcomes, endocrine findings, and treatment-related complications.	Treated in 2002; mean follow-up 54 months (range 50-58).
A Single-Center Treatment Experience of Gamma Knife Radiosurgery for Optic Pathway Glioma	Ge	2022	10.1155/2022/2043515	China	Retrospective single-center Gamma Knife cohort	52 consecutive patients with optic pathway glioma.	Gamma Knife stereotactic radiosurgery, with dose and target-volume selection individualized.	No untreated comparator; prognostic subgroup comparisons by age, location, tumor volume, cystic change, and marginal dose.	Local tumor control, visual-acuity preservation, progression, and reported treatment-related morbidity.	Treated 1997-2020; median follow-up approximately 43 months (range 12-104).
Early radiotherapy preserves vision in sporadic optic pathway glioma	Hanania	2021	10.1002/cncr.33497	USA	Retrospective longitudinal cohort	Children with sporadic optic pathway/hypothalamic glioma treated at a tertiary pediatric cancer center.	Radiotherapy delivered at different points in the treatment course, including early RT and RT after chemotherapy or progression.	Comparisons by timing of RT and prior systemic treatment.	Serial visual-acuity outcomes, disease control/progression, survival, and treatment-associated late morbidity.	Patients treated 2000-2018; ophthalmologic assessment every 3-6 months initially and annually thereafter.
A 40-Year Cohort Study of Evolving Hypothalamic Dysfunction in Infants and Young Children (<3y) with Optic Pathway Gliomas	Picariello	2022	10.3390/cancers14030747	United Kingdom	Retrospective 40-year longitudinal cohort	90 infants and children diagnosed with optic pathway/hypothalamic glioma before 3 years of age.	Multimodal management including radiotherapy, chemotherapy, surgery, and observation.	Comparisons by RT exposure, hypothalamic involvement, surgery, treatment era, and other clinical factors.	Evolving endocrine, metabolic, neurobehavioral, visual, survival, and late-morbidity outcomes.	Median follow-up 9.5 years (range 0.5-25.0).
Long-term outcomes of symptomatic optic pathway glioma: 32-year experience at a single Western Australian tertiary pediatric oncology center	Rajagopal	2023	10.3389/fonc.2023.1157909	Australia	Retrospective single-center long-term cohort	37 children with symptomatic optic pathway glioma.	Observation, chemotherapy, surgery, radiotherapy, and multimodal treatment according to disease course.	Comparisons among treatment strategies and clinical risk groups where reported.	Visual and endocrine morbidity, progression, survival, and long-term sequelae including vascular events.	Institutional experience 1984-2016 with long-term follow-up.
Optic Pathway Glioma in Children with Neurofibromatosis Type 1: A Multidisciplinary Entity, Posing Dilemmas in Diagnosis and Management Multidisciplinary Management of Optic Pathway Glioma in Children with Neurofibromatosis Type 1	Lohkamp	2022	10.3389/fsurg.2022.886697	Canada	Retrospective multidisciplinary NF1-associated OPG cohort / institutional care-pathway study	Children with neurofibromatosis type 1 and optic pathway glioma managed by a multidisciplinary team.	Observation and individualized surgery, chemotherapy, radiotherapy, or combined management.	Comparisons among management pathways and clinical subgroups.	Visual, endocrine, neurological, progression, treatment, and late-morbidity outcomes.	Longitudinal institutional follow-up; duration reported in the source study.
Single-session Gamma Knife radiosurgery for optic pathway/hypothalamic gliomas	El-Shehaby	2016	10.3171/2016.8.gks161432	Egypt	Retrospective single-arm Gamma Knife radiosurgery cohort	20 evaluable patients with optic pathway/hypothalamic glioma.	Single-session Gamma Knife radiosurgery, prescription dose 8-14 Gy.	No comparator.	Tumor response/control, progression-free survival, visual outcomes, mortality, and treatment safety.	Minimum follow-up 1 year; mean follow-up 43 months.
The role of surgery in optic pathway/hypothalamic gliomas in children: Clinical article	Goodden	2014	10.3171/2013.8.PEDS12546	United Kingdom	Mixed retrospective/prospective institutional cohort	42 children with optic pathway/hypothalamic glioma, including NF1-associated and sporadic disease.	Individualized observation, surgery, chemotherapy, radiotherapy, and multimodal treatment; five patients received RT.	Comparisons among individualized management groups and NF1 status.	Visual function, hypothalamic-pituitary dysfunction, tumor control, survival, and adverse events.	Treated 1998-2011; median follow-up 77 months (range 21.8-142.3).
Neuroendocrine morbidity after pediatric optic gliomas: A longitudinal analysis of 166 children over 30 years	Gan	2015	10.1210/jc.2015-2028	United Kingdom	Retrospective longitudinal case-note cohort	166 children with optic pathway, hypothalamic, or suprasellar low-grade glioma.	Multimodal treatment including focal radiotherapy, surgery, chemotherapy, and observation.	Comparisons by RT exposure, hypothalamic involvement, surgery, and treatment era.	Incident endocrinopathies, obesity, visual and cognitive morbidity, progression, survival, and treatment-related risk factors.	Median follow-up 8.3 years (range 0.04-26.8).
Moyamoya phenomenon after radiation for optic glioma	Kestle	1993	10.3171/jns.1993.79.1.0032	Canada	Retrospective cohort focused on radiation-associated vasculopathy	47 children with optic pathway glioma, including 28 who received RT and 19 who did not; NF1 and non-NF1 patients were represented.	Cranial radiotherapy after operative management.	RT-treated versus non-RT patients, stratified by NF1 status.	Moyamoya phenomenon and its association with RT and NF1.	Patients managed 1971-1990; long-term post-treatment follow-up reported.
Very long-term outcomes of pediatric patients treated for optic pathway gliomas: A longitudinal cohort study	Morin	2024	10.1093/neuonc/noae045	France	Longitudinal retrospective cohort of childhood cancer survivors	182 five-year survivors of pediatric optic pathway glioma, with and without NF1.	Multimodal treatment, including focal radiotherapy, surgery, and systemic therapy.	Comparisons by RT exposure, NF1 status, hypothalamic involvement, and other treatment factors.	Late relapse, second malignancy, cerebrovascular events, endocrine and neurocognitive morbidity, and late mortality.	Median follow-up 17.2 years (range 5-41).
Optic glioma in children: A retrospective analysis of 101 cases	Varan	2013	10.1097/COC.0b013e3182467efa	Turkey	Retrospective clinical outcome cohort	101 children with optic glioma, including NF1-associated and sporadic disease.	Surgery, chemotherapy, and radiotherapy for progressive or unresponsive disease; approximately 40% received RT.	Comparisons by treatment, age, NF1 status, and tumor location.	Progression-free and overall survival, clinical morbidity, and reported treatment-related adverse events.	Study period 1975-2008; median follow-up approximately 8 years.
The role of imaging features and resection status in the survival outcome of sporadic optic pathway glioma children receiving different adjuvant treatments	Liu	2022	10.1007/s10143-022-01743-1	China	Retrospective surgical cohort with comparative adjuvant-treatment analysis	165 children with sporadic optic pathway glioma after primary surgical debulking.	Postoperative radiotherapy, chemotherapy, or observation according to residual disease and clinical factors.	Radiotherapy versus chemotherapy versus observation/adjuvant-treatment groups.	Progression-free survival, overall survival, radiological factors, endocrine morbidity, and reported adverse outcomes.	Treated 2010-2019; median follow-up approximately 39 months (range 23-68).
Treatment of isolated pediatric optic nerve glioma: A nationwide retrospective cohort study and systematic literature review on visual and radiological outcome	Bennebroek	2024	10.1002/pbc.31358	Netherlands	Nationwide retrospective multicenter cohort with systematic-review component	21 isolated pediatric optic nerve gliomas in 20 patients; three received first-line RT.	Systemic anticancer therapy, surgery, or radiotherapy; RT-specific visual and tumor-volume outcomes were reported.	Radiotherapy compared descriptively with systemic therapy and surgery.	Best-corrected visual acuity, tumor-volume response, severe visual impairment, and concern for secondary disease.	Cohort period 1995-2020; long-term follow-up, median approximately 128.4 months.
Long-term visual acuity outcomes after radiation therapy for sporadic optic pathway glioma	Acharya	2019	10.1007/s11060-019-03264-2	USA	Retrospective definitive-radiotherapy cohort	41 children with sporadic optic pathway glioma and baseline visual-acuity testing.	Definitive 3D-conformal, intensity-modulated photon, or proton radiotherapy.	No untreated comparator; subgroup comparisons by prior chemotherapy, surgery, anatomy, and clinical factors.	Visual-acuity decline and improvement, radiographic progression, and long-term disease control.	Mean follow-up 5 years; assessments every 3-6 months for 5 years and annually thereafter.
Hypofractionated stereotactic irradiation for optic nerve glioma	Zagirov	2022	10.17116/neiro20228605174	Russia	Retrospective single-arm hypofractionated stereotactic RT cohort	16 patients with optic nerve glioma, including 14 children and two adults.	CyberKnife hypofractionated stereotactic irradiation, 27.5 Gy in five fractions.	No comparator.	Tumor control, visual acuity and fields, proptosis, and treatment safety.	Treated 2014-2019; follow-up duration as reported in the full article.
Visual Outcomes in Pediatric Optic Pathway Glioma after Conformal Radiation Therapy	Awdeh	2012	10.1016/j.ijrobp.2011.10.067	USA	Prospective conformal-radiotherapy visual-outcome cohort	20 children with optic pathway glioma.	Conformal radiotherapy to 54 Gy; some patients had prior chemotherapy or resection.	Comparisons by prior chemotherapy, prior surgery, and disease progression before RT.	Post-RT visual-acuity outcomes and factors associated with visual change.	Median follow-up 24 months.
Incidence of vasculopathy in children with hypothalamic/chiasmatic gliomas treated with brachytherapy	Tacke	2011	10.1007/s00381-010-1370-0	Germany	Retrospective late-effects cohort	13 children with low-grade hypothalamic glioma treated with iodine-125 brachytherapy; four had NF1.	Transient iodine-125 interstitial brachytherapy.	No untreated comparator; descriptive comparisons by NF1 and other clinical factors.	Clinical and radiological cerebral vasculopathy detected by MRI/MRA.	Vascular assessment performed 3-13 years after treatment.
Second primary tumors in neurofibromatosis 1 patients treated for optic glioma: Substantial risks after radiotherapy	Sharif	2006	10.1200/JCO.2005.03.8349	United Kingdom	Retrospective comparative NF1-associated OPG cohort	58 assessable patients with NF1-associated optic pathway glioma; 18 received RT and 40 did not.	Radiotherapy for OPG.	RT-treated versus non-RT NF1 patients.	Second nervous-system tumors and relative risk after radiotherapy.	308 person-years after RT versus 721 person-years after OPG diagnosis in the non-RT group.
Radiation therapy of optico-hypothalamic gliomas (OHG) - Radiographic response, vision and late toxicity	Grabenbauer	2000	10.1016/S0167-8140(00)00149-3	Germany	Retrospective postoperative radiotherapy cohort	25 patients with progressive optico-hypothalamic glioma.	Local postoperative radiotherapy, 45-60 Gy in conventional fractions.	No external comparator; exploratory comparisons by age and dose.	Radiographic response, visual outcomes, progression-free and overall survival, and hypothalamic-pituitary toxicity.	Median follow-up 9 years (range 1.5-23).
Optic glioma in children: Surveillance, resection, or irradiation?	Jenkin	1993	10.1016/0360-3016(93)90342-S	Canada	Retrospective consecutive pediatric OPG cohort	87 children with newly diagnosed optic glioma, including anterior and posterior tumors.	Primary irradiation, subtotal resection, surveillance, and salvage treatment.	Primary irradiation versus surgery or surveillance, with anatomical and NF1 subgroup comparisons.	Relapse, second relapse, progression-free survival, overall survival, and treatment effectiveness.	Patients managed 1958-1990; outcomes reported through 10 years and beyond.
Definitive radiation therapy in the management of symptomatic patients with optic glioma. Survival and long-term effects	Pierce	1990	10.1002/1097-0142(19900101)65:1<45::AID-CNCR2820650111>3.0.CO;2-Z	USA	Retrospective definitive-radiotherapy cohort	24 children with symptomatic optic-chiasm glioma.	Definitive external-beam radiotherapy, median dose approximately 54 Gy.	No comparator.	Visual stabilization/improvement, disease progression, survival, endocrine abnormalities, and neuropsychiatric late effects.	Median follow-up 6 years; maximum 17 years.
Childhood optic chiasm gliomas: Radiographic response following radiotherapy and long-term clinical outcome	Tao	1997	10.1016/S0360-3016(97)00359-3	USA	Retrospective chiasmal-glioma treatment cohort	42 children with chiasmal glioma; 29 with progressive disease received RT.	Radiotherapy with or without prior surgery or chemotherapy.	Irradiated patients compared descriptively with observed or non-RT management groups.	Radiographic response, visual preservation, progression-free and overall survival, and late sequelae.	Median follow-up among surviving irradiated patients 108 months.
Fractionated stereotactic radiotherapy (FSRT) for optic glioma	Debus	1999	10.1016/S0360-3016(98)00559-8	Germany	Retrospective fractionated stereotactic radiotherapy cohort	10 patients with optic glioma.	Fractionated stereotactic radiotherapy, median total dose approximately 52.4 Gy.	No comparator.	Local control, visual outcomes, ACTH deficiency, and other late toxicity.	Follow-up 12-72 months; potential cohort overlap with the later expanded Combs 2005 report should be checked.
Radiation-induced cerebral vasculopathy in children with neurofibromatosis and optic pathway glioma	Grill	1999	10.1002/1531-8249(199903)45:3<393::AID-ANA17>3.0.CO;2-B	France	Retrospective radiation-associated vasculopathy cohort	69 children with optic pathway glioma treated with radiotherapy, including NF1-associated and sporadic cases.	Cranial radiotherapy.	Comparisons by NF1 status and other clinical risk factors.	Clinical and radiological occlusive cerebral vasculopathy.	Median follow-up 7 years; median interval to vasculopathy 36 months.
Fractionated stereotactic radiotherapy of optic pathway gliomas: Tolerance and long-term outcome	Combs	2005	10.1016/j.ijrobp.2004.12.081	Germany	Retrospective single-arm FSRT cohort	15 patients with optic pathway glioma.	Fractionated stereotactic radiotherapy, median dose 52.2 Gy.	No comparator.	Progression-free and overall survival, treatment tolerance, and secondary malignancy/late effects.	Median follow-up 97 months (range 8-151).
Efficacy of radiotherapy in optic gliomas	Gould	1987	10.1016/0887-8994(87)90050-6	USA	Retrospective comparative pediatric cohort	25 children with optic glioma; 20 received RT and five were initially untreated.	Radiotherapy with sequential CT-based follow-up.	RT-treated versus untreated patients.	Radiological regression/stability/progression, visual function, and reported RT complications.	Seven-year observation period.
Optic nerve glioma: The role of radiation therapy	Montgomery	1977	10.1002/1097-0142(197711)40:5<2079::AID-CNCR2820400514>3.0.CO;2-4	USA	Retrospective single-arm radiotherapy cohort	16 patients with optic nerve glioma.	Megavoltage photon radiotherapy; dose-response comparison above versus below 5000 rad.	No untreated comparator; internal comparison by RT dose.	Survival, recurrence, tumor control, and visual preservation/improvement.	Mean follow-up 6.3 years (range 1-14).
Optic gliomas: Radiation therapy and prognosis	Horwich	1985	10.1016/0360-3016(85)90052-5	United Kingdom	Retrospective radiotherapy cohort	30 patients with optic glioma, 29 of whom received RT for progressive disease.	Conventional radiotherapy.	No external comparator; internal visual and disease subgroups.	Visual acuity and field outcomes, progression-free status, and survival.	Median follow-up 10 years, with survival reported to 15 years.
Chiasmatic gliomas of childhood: A reappraisal of natural history and effectiveness of cranial irradiation	Packer	1983	10.1159/000120141	USA	Retrospective childhood chiasmatic-glioma cohort	21 children with surgically verified chiasmatic glioma; 18 received RT.	Cranial radiotherapy, chemotherapy, or observation.	RT versus chemotherapy/observation descriptively.	Recurrence, visual outcome, survival, and intellectual sequelae.	Median follow-up 5.3 years (range 3-14.8).
Low grade chiasmatic-hypothalamic glioma - Carboplatin and vincristin chemotherapy effectively defers radiotherapy within a comprehensive treatment strategy: Report from the multicenter treatment study for children and adolescents with a low grade glioma - HIT-LGG 1996 - of the Society of Pediatric Oncology and Hematology (GPOH)	Gnekow	2004	10.1055/s-2004-832355	Germany	Prospective multicenter treatment-study cohort	198 children and adolescents with chiasmatic, chiasmatic-hypothalamic, or hypothalamic low-grade glioma.	Conventional or interstitial radiotherapy in 27 patients; vincristine/carboplatin chemotherapy in 123; surgery and observation also used.	Radiotherapy versus chemotherapy and observation within the treatment strategy.	Tumor response, progression, overall survival, progression-free survival, and RT-free survival.	Median observation approximately 50.1 months for the RT group and 44.7 months for the chemotherapy group.
