## Supplementary material for "Safety of Radiotherapy and Radiosurgery for Optic Pathway-Hypothalamic Glioma: A Systematic Review and Meta-analysis": Sup File 5

### Sheet: Sheet1
Title	First Author	Year	DOI	Country	Reason for Exclusion
Pediatric Optic Pathway Gliomas: A Report From Northern Greece	Panagopoulou	2023	10.1097/MPH.0000000000002753	Greece	Ineligible intervention: no radiotherapy or radiosurgery was evaluated in the reported treatment cohort.
Clinical Outcome of Optic Pathway and Hypothalamic Gliomas: A 20-Year Single-Institution Retrospective Study	Kim	2022	10.1016/j.wneu.2022.07.018	South Korea	RT/SRS-treated subgroup not separately extractable: radiotherapy was mentioned only as part of prior or subsequent management, without separable RT/SRS outcomes.
Proton therapy for pediatric diencephalic tumors	Grippin	2023	10.3389/fonc.2023.1123082	USA	Ineligible study design or publication type: narrative review without original patient-level or cohort data.
Visual morbidity, long-term outcome and prognostic factors in infants and young children with optic pathway low-grade glioma	Picariello	2026	10.1093/nop/npaf129	United Kingdom	Insufficient report or full text unavailable: eligibility and RT/SRS-specific outcomes could not be verified from an accessible full-text report.
Visual outcome including visual field defects after treatment of paediatric optic pathway glioma: A nationwide cohort study	Bennebroek	2025	10.1111/aos.17476	Netherlands	RT/SRS-treated subgroup not separately extractable: outcomes were reported after diverse treatments without separable results for RT/SRS-treated patients.
Presumed Malignant Optic Glioma of Adulthood: Prolonged Survival with Temozolomide and Radiotherapy	Tao	2024	10.1017/cjn.2023.312	Canada	Case report or case series with fewer than 10 relevant patients.
Analysis of the therapy and its clinical efficacy in children with optic pathway glioma	Shuxu	2022	10.3760/cma.j.cn112050-20220111-00021	China	Insufficient report or full text unavailable: the full article could not be accessed to verify eligibility and extract RT/SRS-specific outcomes.
Regression and pseudoprogression of pediatric optic pathway glioma in patients treated with proton beam therapy	Youn	2022	10.1002/pbc.29434	South Korea	Case report or case series with fewer than 10 relevant patients: seven RT-treated patients were reported.
Long-term treatment outcomes of pediatric low-grade gliomas treated at a university-based hospital	Jujui-eam	2023	10.1007/s00381-022-05809-9	Thailand	Relevant OPHG population not separately extractable from the broader pediatric low-grade glioma cohort.
Clinical features, treatment and prognosis of pediatric optic pathway gliomas	Wang	2020	10.3760/cma.j.cn112050-20200211-00052	China	Insufficient report or full text unavailable: the full article could not be accessed to verify RT/SRS exposure and outcomes.
Monomodality versus Combined Therapy in Optic Pathway Gliomas—20-Year Experience from a Singapore Children’s Hospital	Lim	2022	10.3389/FSURG.2022.827675	Singapore	RT/SRS-treated subgroup not separately extractable: radiotherapy was combined with surgery and/or chemotherapy and outcomes were not reported separately for RT/SRS.
Clinical characters, treatment and prognosis in 26 children with optic pathway gliomas	Zhao	2019	10.11817/j.issn.1672-7347.2019.08.180208	China	Insufficient report or full text unavailable: the full article could not be accessed to verify RT/SRS-specific outcomes.
Neuroendocrine late effects after tailored photon radiotherapy for children with low grade gliomas: Long term correlation with tumour and treatment parameters	Aloi	2017	10.1016/j.radonc.2017.09.034	Italy	Relevant OPHG population not separately extractable from the broader low-grade glioma cohort; outcomes for hypothalamic/optic pathway tumors were not reported separately.
Stereotactic irradiation in the complex treatment of patients with intracranial pilocytic astrocytoma	Trunin	2021	10.17116/neiro20218502134	Russia	Relevant OPHG population not separately extractable from the broader intracranial pilocytic astrocytoma cohort.
Neuropsychological outcomes of children with Optic Pathway Glioma	Papini	2020	10.1038/s41598-020-59896-2	United Kingdom	Ineligible intervention: the study assessed neuropsychological outcomes in OPG survivors without a separable RT/SRS-treated analysis.
Roger J. Packer	Cohen	2021	10.1016/B978-0-12-821635-4.00157-0	USA	Ineligible study design or publication type: biographical/book-chapter article without original eligible clinical data.
Outcomes Following Proton Therapy for Pediatric Low-Grade Glioma	Indelicato	2019	10.1016/j.ijrobp.2019.01.078	USA	Relevant OPHG population not separately extractable from the broader pediatric low-grade glioma proton-therapy cohort.
Conformal Radiation Therapy for Pediatric Patients with Low-Grade Glioma: Results from the Children's Oncology Group Phase 2 Study ACNS0221	Cherlow	2019	10.1016/j.ijrobp.2018.11.004	USA	Relevant OPHG population not separately extractable from the broader pediatric low-grade glioma trial.
Long-term visual outcomes of optic pathway gliomas in pediatric patients without neurofibromatosis type 1	Wan	2016	10.1007/s11060-016-2163-4	USA	RT/SRS-treated subgroup not separately extractable: treatment-specific outcomes for radiotherapy were not reported separately.
Low-grade gliomas in children: single institutional experience in 198 cases	Garzón	2015	10.1007/s00381-015-2800-9	Spain	Relevant OPHG population not separately extractable from the broader pediatric low-grade glioma cohort.
Fractionated stereotactic radiotherapy using Novalis for confined intra-orbital optic nerve glioma in pediatric patient	Han	2013	10.1007/s00381-013-2031-x	South Korea	Case report or case series with fewer than 10 relevant patients.
Clinical outcomes and late endocrine, neurocognitive, and visual profiles of proton radiation for pediatric low-grade gliomas	Greenberger	2014	10.1016/j.ijrobp.2014.04.053	USA	Relevant OPHG population not separately extractable from the broader pediatric low-grade glioma proton-radiotherapy cohort.
Long-term outcome of centrally located low-grade glioma in children	Terashima	2013	10.1002/cncr.28110	USA	Relevant OPHG population not separately extractable from the broader centrally located low-grade glioma cohort.
Detection of tumor progression in optic pathway glioma with and without neurofibromatosis type 1	Kelly	2013	10.1093/neuonc/not120	USA	RT/SRS-treated subgroup not separately extractable: only four patients received primary radiotherapy and their outcomes were not separately reported.
Leksell Gamma Knife treatment for pilocytic astrocytomas: Long-term results	Simonova	2016	10.3171/2015.10.PEDS14443	Czech Republic	Relevant OPHG population not separately extractable from the broader pilocytic astrocytoma radiosurgery cohort.
Optic nerve glioma treatment with fractionated stereotactic radiotherapy: Case report	Uslu	2013	10.3171/2013.2.PEDS11435	Turkey	Case report or case series with fewer than 10 relevant patients.
Gamma Knife surgery for optic glioma. Report of 2 cases.	Liang	2010	10.3171/2010.7.gks10945	Taiwan	Insufficient report or full text unavailable; the report also described only two cases.
Neovascular glaucoma following stereotactic radiosurgery for an optic nerve glioma: a case report.	Jeon	2010	10.3341/kjo.2010.24.4.252	South Korea	Case report or case series with fewer than 10 relevant patients.
Malignant transformation of an optic pathway glioma without prior radiation therapy	Zoeller	2010	10.3171/2009.12.PEDS09173	USA	Case report or case series with fewer than 10 relevant patients; the reported malignant transformation occurred without prior radiotherapy.
Cerebro-vasculopathy and malignancy: Catastrophic complications of radiotherapy for optic nerve glioma in a von Recklinghausen neurofibromatosis patient	Jamjoom	1996	10.1007/BF00346610	Saudi Arabia	Case report or case series with fewer than 10 relevant patients.
Total removal of hypothalamic glioma 15 years fater irradiation of right optic glioma	Kinjo	1991	NR	Japan	Insufficient report or full text unavailable: the older article was not digitally accessible and eligibility could not be verified.
Proton radiation therapy (PRT) for pediatric optic pathway gliomas: Comparison with 3D planned conventional photons and a standard photon technique	Fuss	1999	10.1016/S0360-3016(99)00337-5	USA	No eligible safety or efficacy outcome: dosimetric treatment-planning comparison without extractable clinical outcome data.
Vascular malformation with radiation vasculopathy after treatment of chiasmatic/hypothalamic glioma	Epsfein	1992	10.1002/1097-0142(19920815)70:4<887::AID-CNCR2820700427>3.0.CO;2-9	USA	Case report or case series with fewer than 10 relevant patients: three cases were reported.
Carboplatin treatment of progressive optic pathway gliomas to delay radiotherapy	Moghrabi	1993	10.3171/jns.1993.79.2.0223	USA	Ineligible intervention: chemotherapy was evaluated to delay radiotherapy, without an eligible RT/SRS-treated cohort.
Radiotherapy in the management of optic pathway gliomas	Zorlu	2000	NR	Turkey	Insufficient report or full text unavailable: the older article lacked an accessible full text for eligibility verification and extraction.
Acute lymphoblastic leukemia following optic glioma treated by radiotherapy and surgery	Sayli	1993	10.1111/j.1651-2227.1993.tb12675.x	Turkey	Case report or case series with fewer than 10 relevant patients.
Invasive Chiasmatic Optic Glioma: Management of Precocious Puberty During Radiotherapy	Morgese	1991	10.1515/JPEM.1991.4.4.223	Italy	Case report or case series with fewer than 10 relevant patients.
Moyamoya syndrome after radiation therapy for optic pathway glioma: Case report	Serdaroǧlu	2000	10.1177/088307380001501112	Turkey	Case report or case series with fewer than 10 relevant patients.
Controversy in the management of optic pathway gliomas. 29 Patients treated with radiation therapy at Baylor College of Medicine from 1967 through 1987	Easly	1988	NR	USA	Insufficient report or full text unavailable: the older report was not digitally accessible for verification and extraction.
Chiasmal optic glioma after radiation therapy: Neuro-ophthalmologic/pathologic correlation	Parker	1981	NR	USA	Insufficient report or full text unavailable; the report also appears to describe a single patient.
