## Supplementary material for "Safety of Radiotherapy and Radiosurgery for Optic Pathway-Hypothalamic Glioma: A Systematic Review and Meta-analysis": Sup File 7

### Sheet: Sheet1
Title	First Author	Year	DOI	Country	Type	Q1	Q2	Q3	Q4	Q5	Q6	Q7	Q8	Q9	Q10	Q11	Result	Interpretation
Radiation therapy for gliomas of the optic nerve and chiasm	Kovalic	1990	10.1016/0360-3016(90)90418-J	USA	Cohort Studies	NA	NA	Yes	NA	NA	Unclear	Unclear	Yes	Yes	NA	Yes	4/6 (67%)	Moderate risk
Management of optic pathway and chiasmatic-hypothalamic gliomas in children with radiation therapy	Erkal	1997	10.1016/S0167-8140(97)00102-3	Turkey	Cohort Studies	NA	NA	Yes	NA	NA	Yes	Unclear	Yes	Yes	NA	Yes	5/6 (83%)	Low risk
Optic gliomas: A retrospective analysis of 50 cases	Khafaga	2003	10.1016/S0360-3016(02)04512-1	Saudi Arabia	Cohort Studies	No	Yes	Yes	Yes	Yes	Yes	Unclear	Yes	No	No	Yes	7/11 (64%)	Moderate risk
Radiation Therapy for Optic Pathway and Hypothalamic Low-Grade Gliomas in Children	Tsang	2017	10.1016/j.ijrobp.2017.07.023	Canada	Cohort Studies	NA	NA	Yes	Yes	Yes	Yes	Yes	Yes	Unclear	Unclear	Yes	7/9 (78%)	Moderate risk
A Single-Center Treatment Experience of Gamma Knife Radiosurgery for Optic Pathway Glioma	Ge	2022	10.1155/2022/2043515	China	Cohort Studies	NA	NA	Yes	NA	NA	Unclear	Yes	Unclear	Unclear	NA	Yes	3/6 (50%)	High risk
Early radiotherapy preserves vision in sporadic optic pathway glioma	Hanania	2021	10.1002/cncr.33497	USA	Cohort Studies	No	Yes	Yes	Yes	No	Yes	Yes	Yes	Unclear	Unclear	Yes	7/11 (64%)	Moderate risk
A 40-Year Cohort Study of Evolving Hypothalamic Dysfunction in Infants and Young Children (<3y) with Optic Pathway Gliomas	Picariello	2022	10.3390/cancers14030747	United Kingdom	Cohort Studies	No	Yes	Yes	Yes	Yes	Yes	Yes	Yes	Yes	NA	Yes	9/10 (90%)	Low risk
Long-term outcomes of symptomatic optic pathway glioma: 32-year experience at a single Western Australian tertiary pediatric oncology center	Rajagopal	2023	10.3389/fonc.2023.1157909	Australia	Cohort Studies	No	Yes	Yes	Yes	No	Yes	Yes	Yes	Unclear	Unclear	Yes	7/11 (64%)	Moderate risk
Optic Pathway Glioma in Children with Neurofibromatosis Type 1: A Multidisciplinary Entity, Posing Dilemmas in Diagnosis and Management Multidisciplinary Management of Optic Pathway Glioma in Children with Neurofibromatosis Type 1	Lohkamp	2022	10.3389/fsurg.2022.886697	Canada	Cohort Studies	NA	NA	Yes	NA	NA	Unclear	Yes	Yes	Yes	NA	Yes	5/6 (83%)	Low risk
The role of surgery in optic pathway/hypothalamic gliomas in children: Clinical article	Goodden	2014	10.3171/2013.8.PEDS12546	United Kingdom	Cohort Studies	NA	NA	Yes	NA	NA	Yes	Yes	Yes	Unclear	Unclear	Yes	5/7 (71%)	Moderate risk
Neuroendocrine morbidity after pediatric optic gliomas: A longitudinal analysis of 166 children over 30 years	Gan	2015	10.1210/jc.2015-2028	United Kingdom	Cohort Studies	No	Yes	Yes	Yes	Yes	Yes	Yes	Yes	Yes	NA	Yes	9/10 (90%)	Low risk
Moyamoya phenomenon after radiation for optic glioma	Kestle	1993	10.3171/jns.1993.79.1.0032	Canada	Cohort Studies	No	Yes	Yes	Yes	Yes	Unclear	Yes	Yes	Yes	NA	Yes	8/10 (80%)	Low risk
Very long-term outcomes of pediatric patients treated for optic pathway gliomas: A longitudinal cohort study	Morin	2024	10.1093/neuonc/noae045	France	Cohort Studies	No	Yes	Yes	Yes	Yes	Yes	Yes	Yes	Yes	Yes	Yes	10/11 (91%)	Low risk
Optic glioma in children: A retrospective analysis of 101 cases	Varan	2013	10.1097/COC.0b013e3182467efa	Turkey	Cohort Studies	No	Yes	Yes	Yes	No	Unclear	Unclear	Yes	Unclear	Unclear	Yes	5/11 (45%)	High risk
The role of imaging features and resection status in the survival outcome of sporadic optic pathway glioma children receiving different adjuvant treatments	Liu	2022	10.1007/s10143-022-01743-1	China	Cohort Studies	No	Yes	Yes	Yes	No	Unclear	Unclear	Unclear	No	No	Yes	4/11 (36%)	High risk
Treatment of isolated pediatric optic nerve glioma: A nationwide retrospective cohort study and systematic literature review on visual and radiological outcome	Bennebroek	2024	10.1002/pbc.31358	Netherlands	Cohort Studies	No	Yes	Yes	Yes	No	Yes	Yes	Yes	Unclear	Unclear	Yes	7/11 (64%)	Moderate risk
Long-term visual acuity outcomes after radiation therapy for sporadic optic pathway glioma	Acharya	2019	10.1007/s11060-019-03264-2	USA	Cohort Studies	NA	NA	Yes	Yes	Yes	Yes	Unclear	Yes	Yes	NA	Yes	7/8 (88%)	Low risk
Incidence of vasculopathy in children with hypothalamic/chiasmatic gliomas treated with brachytherapy	Tacke	2011	10.1007/s00381-010-1370-0	Germany	Cohort Studies	NA	NA	Yes	Yes	No	Yes	Yes	Yes	No	No	Yes	6/9 (67%)	Moderate risk
Second primary tumors in neurofibromatosis 1 patients treated for optic glioma: Substantial risks after radiotherapy	Sharif	2006	10.1200/JCO.2005.03.8349	United Kingdom	Cohort Studies	No	Yes	Yes	Yes	No	Yes	Yes	Yes	Unclear	No	Yes	7/11 (64%)	Moderate risk
Radiation therapy of optico-hypothalamic gliomas (OHG) - Radiographic response, vision and late toxicity	Grabenbauer	2000	10.1016/S0167-8140(00)00149-3	Germany	Cohort Studies	NA	NA	Yes	Yes	Yes	No	Yes	Yes	Unclear	Unclear	Yes	6/9 (67%)	Moderate risk
Optic glioma in children: Surveillance, resection, or irradiation?	Jenkin	1993	10.1016/0360-3016(93)90342-S	Canada	Cohort Studies	No	Yes	Yes	Yes	No	Unclear	Unclear	Yes	Unclear	No	Yes	5/11 (45%)	High risk
Definitive radiation therapy in the management of symptomatic patients with optic glioma. Survival and long-term effects	Pierce	1990	10.1002/1097-0142(19900101)65:1<45::AID-CNCR2820650111>3.0.CO;2-Z	USA	Cohort Studies	NA	NA	Yes	NA	NA	Unclear	Yes	Yes	Unclear	Unclear	Yes	4/7 (57%)	High risk
Childhood optic chiasm gliomas: Radiographic response following radiotherapy and long-term clinical outcome	Tao	1997	10.1016/S0360-3016(97)00359-3	USA	Cohort Studies	NA	NA	Yes	NA	NA	Yes	Yes	Yes	Yes	NA	Yes	6/6 (100%)	Low risk
Radiation-induced cerebral vasculopathy in children with neurofibromatosis and optic pathway glioma	Grill	1999	10.1002/1531-8249(199903)45:3<393::AID-ANA17>3.0.CO;2-B	France	Cohort Studies	NA	NA	Yes	Yes	Yes	Yes	Yes	Yes	No	No	Yes	7/9 (78%)	Moderate risk
Efficacy of radiotherapy in optic gliomas	Gould	1987	10.1016/0887-8994(87)90050-6	USA	Cohort Studies	No	Yes	Yes	No	No	Unclear	Unclear	Yes	Unclear	No	Unclear	3/11 (27%)	High risk
Optic gliomas: Radiation therapy and prognosis	Horwich	1985	10.1016/0360-3016(85)90052-5	United Kingdom	Cohort Studies	NA	NA	Yes	NA	NA	Yes	Yes	Yes	Unclear	Unclear	Yes	5/7 (71%)	Moderate risk
Chiasmatic gliomas of childhood: A reappraisal of natural history and effectiveness of cranial irradiation	Packer	1983	10.1159/000120141	USA	Cohort Studies	NA	NA	Yes	NA	NA	Unclear	Unclear	Yes	Yes	NA	Yes	4/6 (67%)	Moderate risk
Novalis radiosurgery of optic gliomas in children: Preliminary report	Han	2007	10.1159/000103305	South Korea	Case Series	Unclear	Yes	Yes	Unclear	Unclear	Yes	Yes	Yes	Yes	Yes	NA	7/10 (70%)	Moderate risk
Single-session Gamma Knife radiosurgery for optic pathway/hypothalamic gliomas	El-Shehaby	2016	10.3171/2016.8.gks161432	Egypt	Case Series	Yes	Yes	Yes	Unclear	No	Yes	Yes	Yes	Yes	Yes	NA	8/10 (80%)	Low risk
Hypofractionated stereotactic irradiation for optic nerve glioma	Zagirov	2022	10.17116/neiro20228605174	Russia	Case Series	Yes	Yes	Yes	Unclear	Unclear	Yes	Yes	Yes	Yes	Yes	NA	8/10 (80%)	Low risk
Fractionated stereotactic radiotherapy (FSRT) for optic glioma	Debus	1999	10.1016/S0360-3016(98)00559-8	Germany	Case Series	Yes	Yes	Yes	Unclear	Unclear	Yes	Yes	Yes	Yes	Yes	NA	8/10 (80%)	Low risk
Fractionated stereotactic radiotherapy of optic pathway gliomas: Tolerance and long-term outcome	Combs	2005	10.1016/j.ijrobp.2004.12.081	Germany	Case Series	Yes	Yes	Yes	Unclear	Unclear	Yes	Yes	Yes	Yes	Yes	NA	8/10 (80%)	Low risk
Optic nerve glioma: The role of radiation therapy	Montgomery	1977	10.1002/1097-0142(197711)40:5<2079::AID-CNCR2820400514>3.0.CO;2-4	USA	Case Series	Unclear	Yes	Yes	Unclear	Unclear	Yes	Yes	Yes	Yes	Yes	NA	7/10 (70%)	Moderate risk
Visual Outcomes in Pediatric Optic Pathway Glioma after Conformal Radiation Therapy	Awdeh	2012	10.1016/j.ijrobp.2011.10.067	USA	Quasi-Experimental Studies	Yes	No	NA	NA	Yes	Yes	Yes	No	Yes	NA	NA	5/7 (71%)	Moderate risk
Low grade chiasmatic-hypothalamic glioma - Carboplatin and vincristin chemotherapy effectively defers radiotherapy within a comprehensive treatment strategy: Report from the multicenter treatment study for children and adolescents with a low grade glioma - HIT-LGG 1996 - of the Society of Pediatric Oncology and Hematology (GPOH)	Gnekow	2004	10.1055/s-2004-832355	Germany	Quasi-Experimental Studies	Yes	Yes	No	No	Yes	Yes	Unclear	Yes	Yes	NA	NA	6/9 (67%)	Moderate risk
